# Spatially informed comprehensive tumor transcriptomic profiling stratifies clinical outcomes in early triple negative breast cancer

**DOI:** 10.64898/2026.07.06.26357224

**Authors:** Barbora Huraiová, Michal Gala, Liliane Barroso, Anna Lea Amylidi, Daniela Gábrišová, Soňa Gubová, Tomáš Ondris, Kierann Javorčík, Marek Kucej, Filip Németh, Maximilián Rada, Simona Smolková, Ema Husarčíková, Natália Matyašovská, Adrián Szobi, Sandra Szeibeczederová, Alexandra Čapkovičová, Zoltán Ferjentsik, Sára Hrabovská, Iveta Vereš, Hande Özbaşak, Steven A. Calle, Peter Grell, Miloš Holánek, Rudolf Nenutil, Iveta Selingerová, François Cherifi, George Emile, Roman Rouzier, Peter Regitnig, Karl Tamussino, Katarzyna J. Jerzak, Fang-I Lu, Sunitha Shetty, Laura Comerma, Joan Albanell, Sonia Servitja, Igor Andrašina, David A. Eberhard, Konstantinos Papazisis, Gabriel Rinnerthaler, Evan D. Paul, Pavol Čekan

## Abstract

The intensification of neoadjuvant therapy for early triple-negative breast cancer (eTNBC) – through the addition of carboplatin to standard chemotherapy and the incorporation of pembrolizumab – has markedly improved prognosis in recent years. However, this escalation carries a substantial risk of toxicity, and not all patients require the full regimen to achieve benefit. Realizing individualized treatment strategies will therefore depend on prognostic and predictive biomarkers that can forecast treatment response and long-term outcome. In the present study, we interrogated public gene expression datasets to develop transcriptomic signatures predicting response to neoadjuvant treatment and risk of recurrence. To validate these signatures, we used the Multiplex8+ platform for spatially informed comprehensive transcriptomic profiling in a real-world, multicenter, retrospective cohort of 590 patients diagnosed with eTNBC and treated with neoadjuvant chemotherapy with or without immunotherapy. The diagnostic Multiplex8+ test uses H&E and multiplexed RNA-FISH to guide the selection of specific tumor areas for the whole transcriptome sequencing and signature analysis. In the real-world cohort, the Multiplex8+ signatures were associated with both response and prognosis, remaining highly significant in multivariable models that included clinical parameters. The signatures were complementary to established biomarkers such as stromal tumor-infiltrating lymphocytes. These findings warrant prospective integration of the signatures into risk-stratified clinical trials to support future de-escalation and escalation strategies, enabling a better balance of efficacy, toxicity, cost, and drug availability.
