## SUPPLEMENTARY DATA 2 for "Spatially informed comprehensive tumor transcriptomic profiling stratifies clinical outcomes in early triple negative breast cancer"

### Sheet: Supplementary_Data_2
Gene	fraction
ENSG00000197046	0.933333
ENSG00000158427	0.866667
ENSG00000186526	0.866667
ENSG00000154309	0.8
ENSG00000168062	0.8
ENSG00000102172	0.766667
ENSG00000258655	0.766667
ENSG00000106819	0.7
ENSG00000108604	0.666667
ENSG00000117152	0.666667
ENSG00000229847	0.666667
ENSG00000102359	0.633333
ENSG00000178814	0.633333
ENSG00000185339	0.633333
ENSG00000023902	0.6
ENSG00000169946	0.566667
ENSG00000110880	0.533333
ENSG00000177842	0.533333
ENSG00000204257	0.533333
ENSG00000162654	0.5
ENSG00000167733	0.5
ENSG00000177494	0.5
ENSG00000001036	0.466667
ENSG00000116329	0.466667
ENSG00000137656	0.466667
ENSG00000138755	0.466667
ENSG00000144366	0.466667
ENSG00000144791	0.466667
ENSG00000154269	0.466667
ENSG00000187840	0.466667
ENSG00000231389	0.466667
ENSG00000009790	0.433333
ENSG00000091656	0.433333
ENSG00000103089	0.433333
ENSG00000123388	0.433333
ENSG00000133055	0.433333
ENSG00000137507	0.433333
ENSG00000181143	0.433333
ENSG00000187908	0.433333
ENSG00000105697	0.4
ENSG00000129071	0.4
ENSG00000140939	0.4
ENSG00000153823	0.4
ENSG00000163435	0.4
ENSG00000174326	0.4
ENSG00000196455	0.4
ENSG00000197889	0.4
ENSG00000102098	0.366667
ENSG00000105048	0.366667
ENSG00000115226	0.366667
ENSG00000137745	0.366667
ENSG00000152689	0.366667
ENSG00000163191	0.366667
ENSG00000164176	0.366667
ENSG00000172986	0.366667
ENSG00000178386	0.366667
ENSG00000180376	0.366667
ENSG00000231711	0.366667
ENSG00000242259	0.366667
ENSG00000113318	0.333333
ENSG00000116729	0.333333
ENSG00000134072	0.333333
ENSG00000134109	0.333333
ENSG00000171540	0.333333
ENSG00000179057	0.333333
ENSG00000186310	0.333333
ENSG00000100425	0.3
ENSG00000101361	0.3
ENSG00000121067	0.3
ENSG00000121270	0.3
ENSG00000125744	0.3
ENSG00000126581	0.3
ENSG00000129007	0.3
ENSG00000132698	0.3
ENSG00000135374	0.3
ENSG00000135916	0.3
ENSG00000149781	0.3
ENSG00000154642	0.3
ENSG00000170836	0.3
ENSG00000173786	0.3
ENSG00000174804	0.3
ENSG00000188895	0.3
ENSG00000198783	0.3
ENSG00000198846	0.3
ENSG00000205358	0.3
ENSG00000228630	0.3
ENSG00000004961	0.266667
ENSG00000100209	0.266667
ENSG00000100297	0.266667
ENSG00000101003	0.266667
ENSG00000102572	0.266667
ENSG00000108947	0.266667
ENSG00000115648	0.266667
ENSG00000120149	0.266667
ENSG00000137478	0.266667
ENSG00000138162	0.266667
ENSG00000152953	0.266667
ENSG00000154917	0.266667
ENSG00000163904	0.266667
ENSG00000164674	0.266667
ENSG00000170476	0.266667
ENSG00000197943	0.266667
ENSG00000198963	0.266667
ENSG00000205592	0.266667
ENSG00000041802	0.233333
ENSG00000063601	0.233333
ENSG00000082196	0.233333
ENSG00000094755	0.233333
ENSG00000107625	0.233333
ENSG00000110367	0.233333
ENSG00000115806	0.233333
ENSG00000117143	0.233333
ENSG00000118849	0.233333
ENSG00000124767	0.233333
ENSG00000132300	0.233333
ENSG00000132514	0.233333
ENSG00000135211	0.233333
ENSG00000148057	0.233333
ENSG00000151502	0.233333
ENSG00000152413	0.233333
ENSG00000158315	0.233333
ENSG00000166257	0.233333
ENSG00000169193	0.233333
ENSG00000170537	0.233333
ENSG00000186910	0.233333
ENSG00000198162	0.233333
ENSG00000002834	0.2
ENSG00000023330	0.2
ENSG00000073861	0.2
ENSG00000076864	0.2
ENSG00000100453	0.2
ENSG00000108423	0.2
ENSG00000110203	0.2
ENSG00000110680	0.2
ENSG00000116670	0.2
ENSG00000128059	0.2
ENSG00000135631	0.2
ENSG00000149308	0.2
ENSG00000149485	0.2
ENSG00000153707	0.2
ENSG00000154451	0.2
ENSG00000156711	0.2
ENSG00000157601	0.2
ENSG00000163472	0.2
ENSG00000163811	0.2
ENSG00000163909	0.2
ENSG00000005810	0.166667
ENSG00000060749	0.166667
ENSG00000067829	0.166667
ENSG00000074266	0.166667
ENSG00000077514	0.166667
ENSG00000091490	0.166667
ENSG00000095564	0.166667
ENSG00000100385	0.166667
ENSG00000105664	0.166667
ENSG00000106688	0.166667
ENSG00000107779	0.166667
ENSG00000109208	0.166667
ENSG00000117751	0.166667
ENSG00000119411	0.166667
ENSG00000120533	0.166667
ENSG00000121073	0.166667
ENSG00000124939	0.166667
ENSG00000128590	0.166667
ENSG00000128928	0.166667
ENSG00000135346	0.166667
ENSG00000140798	0.166667
ENSG00000142856	0.166667
ENSG00000144867	0.166667
ENSG00000157765	0.166667
ENSG00000166598	0.166667
ENSG00000168591	0.166667
ENSG00000169093	0.166667
ENSG00000170323	0.166667
ENSG00000179583	0.166667
ENSG00000260941	0.166667
ENSG00000263639	0.166667
ENSG00000007202	0.133333
ENSG00000011590	0.133333
ENSG00000025039	0.133333
ENSG00000055950	0.133333
ENSG00000057149	0.133333
ENSG00000063177	0.133333
ENSG00000065150	0.133333
ENSG00000107130	0.133333
ENSG00000108344	0.133333
ENSG00000110777	0.133333
ENSG00000110958	0.133333
ENSG00000111052	0.133333
ENSG00000112406	0.133333
ENSG00000121807	0.133333
ENSG00000124203	0.133333
ENSG00000126785	0.133333
ENSG00000127954	0.133333
ENSG00000129910	0.133333
ENSG00000131203	0.133333
ENSG00000133561	0.133333
ENSG00000134318	0.133333
ENSG00000134339	0.133333
ENSG00000134531	0.133333
ENSG00000136448	0.133333
ENSG00000137965	0.133333
ENSG00000139597	0.133333
ENSG00000140968	0.133333
ENSG00000141574	0.133333
ENSG00000141622	0.133333
ENSG00000143457	0.133333
ENSG00000143727	0.133333
ENSG00000152217	0.133333
ENSG00000158764	0.133333
ENSG00000160703	0.133333
ENSG00000162344	0.133333
ENSG00000162645	0.133333
ENSG00000162692	0.133333
ENSG00000163131	0.133333
ENSG00000163867	0.133333
ENSG00000163923	0.133333
ENSG00000163947	0.133333
ENSG00000164265	0.133333
ENSG00000164761	0.133333
ENSG00000167536	0.133333
ENSG00000170545	0.133333
ENSG00000171115	0.133333
ENSG00000172572	0.133333
ENSG00000173372	0.133333
ENSG00000174231	0.133333
ENSG00000181555	0.133333
ENSG00000185052	0.133333
ENSG00000185338	0.133333
ENSG00000187391	0.133333
ENSG00000204287	0.133333
ENSG00000204427	0.133333
ENSG00000242366	0.133333
ENSG00000001626	0.1
ENSG00000003056	0.1
ENSG00000004700	0.1
ENSG00000058804	0.1
ENSG00000064886	0.1
ENSG00000068079	0.1
ENSG00000073584	0.1
ENSG00000080573	0.1
ENSG00000081985	0.1
ENSG00000085449	0.1
ENSG00000085662	0.1
ENSG00000092969	0.1
ENSG00000100014	0.1
ENSG00000101417	0.1
ENSG00000101574	0.1
ENSG00000102802	0.1
ENSG00000102974	0.1
ENSG00000104814	0.1
ENSG00000107099	0.1
ENSG00000108984	0.1
ENSG00000113263	0.1
ENSG00000115523	0.1
ENSG00000116685	0.1
ENSG00000117525	0.1
ENSG00000118898	0.1
ENSG00000121064	0.1
ENSG00000124459	0.1
ENSG00000125378	0.1
ENSG00000126752	0.1
ENSG00000128335	0.1
ENSG00000130158	0.1
ENSG00000130561	0.1
ENSG00000130707	0.1
ENSG00000133106	0.1
ENSG00000136485	0.1
ENSG00000139112	0.1
ENSG00000143320	0.1
ENSG00000144712	0.1
ENSG00000145826	0.1
ENSG00000154143	0.1
ENSG00000157827	0.1
ENSG00000159713	0.1
ENSG00000163431	0.1
ENSG00000163568	0.1
ENSG00000164683	0.1
ENSG00000168594	0.1
ENSG00000169860	0.1
ENSG00000171634	0.1
ENSG00000172215	0.1
ENSG00000173193	0.1
ENSG00000173894	0.1
ENSG00000174080	0.1
ENSG00000174944	0.1
ENSG00000174963	0.1
ENSG00000177873	0.1
ENSG00000178567	0.1
ENSG00000179284	0.1
ENSG00000180957	0.1
ENSG00000182272	0.1
ENSG00000184277	0.1
ENSG00000184708	0.1
ENSG00000185630	0.1
ENSG00000186594	0.1
ENSG00000198939	0.1
ENSG00000203857	0.1
ENSG00000206474	0.1
ENSG00000214022	0.1
ENSG00000256683	0.1
ENSG00000005001	0.0666667
ENSG00000005513	0.0666667
ENSG00000008083	0.0666667
ENSG00000008735	0.0666667
ENSG00000031003	0.0666667
ENSG00000034971	0.0666667
ENSG00000042445	0.0666667
ENSG00000051108	0.0666667
ENSG00000062725	0.0666667
ENSG00000080493	0.0666667
ENSG00000085224	0.0666667
ENSG00000087095	0.0666667
ENSG00000094914	0.0666667
ENSG00000100170	0.0666667
ENSG00000100997	0.0666667
ENSG00000103260	0.0666667
ENSG00000104147	0.0666667
ENSG00000104760	0.0666667
ENSG00000105137	0.0666667
ENSG00000107201	0.0666667
ENSG00000108788	0.0666667
ENSG00000109065	0.0666667
ENSG00000109670	0.0666667
ENSG00000110324	0.0666667
ENSG00000110442	0.0666667
ENSG00000111276	0.0666667
ENSG00000111596	0.0666667
ENSG00000112667	0.0666667
ENSG00000115009	0.0666667
ENSG00000120333	0.0666667
ENSG00000124225	0.0666667
ENSG00000125520	0.0666667
ENSG00000128655	0.0666667
ENSG00000132205	0.0666667
ENSG00000134285	0.0666667
ENSG00000134321	0.0666667
ENSG00000135441	0.0666667
ENSG00000135469	0.0666667
ENSG00000140961	0.0666667
ENSG00000141219	0.0666667
ENSG00000142961	0.0666667
ENSG00000143149	0.0666667
ENSG00000143158	0.0666667
ENSG00000143390	0.0666667
ENSG00000144395	0.0666667
ENSG00000145247	0.0666667
ENSG00000145907	0.0666667
ENSG00000147421	0.0666667
ENSG00000147689	0.0666667
ENSG00000147872	0.0666667
ENSG00000148735	0.0666667
ENSG00000149218	0.0666667
ENSG00000152377	0.0666667
ENSG00000155511	0.0666667
ENSG00000160796	0.0666667
ENSG00000162437	0.0666667
ENSG00000162576	0.0666667
ENSG00000162613	0.0666667
ENSG00000163900	0.0666667
ENSG00000163939	0.0666667
ENSG00000164123	0.0666667
ENSG00000164308	0.0666667
ENSG00000164621	0.0666667
ENSG00000167447	0.0666667
ENSG00000169562	0.0666667
ENSG00000172543	0.0666667
ENSG00000173156	0.0666667
ENSG00000173369	0.0666667
ENSG00000175449	0.0666667
ENSG00000179097	0.0666667
ENSG00000182070	0.0666667
ENSG00000182504	0.0666667
ENSG00000183569	0.0666667
ENSG00000183935	0.0666667
ENSG00000184164	0.0666667
ENSG00000184731	0.0666667
ENSG00000184828	0.0666667
ENSG00000185386	0.0666667
ENSG00000185669	0.0666667
ENSG00000185745	0.0666667
ENSG00000186567	0.0666667
ENSG00000186715	0.0666667
ENSG00000187242	0.0666667
ENSG00000187244	0.0666667
ENSG00000189334	0.0666667
ENSG00000198265	0.0666667
ENSG00000198829	0.0666667
ENSG00000198879	0.0666667
ENSG00000203875	0.0666667
ENSG00000205085	0.0666667
ENSG00000213024	0.0666667
ENSG00000213347	0.0666667
ENSG00000213516	0.0666667
ENSG00000213908	0.0666667
ENSG00000214160	0.0666667
ENSG00000232872	0.0666667
ENSG00000241233	0.0666667
ENSG00000248746	0.0666667
ENSG00000254997	0.0666667
ENSG00000260325	0.0666667
ENSG00000004776	0.0333333
ENSG00000005448	0.0333333
ENSG00000007384	0.0333333
ENSG00000010244	0.0333333
ENSG00000012963	0.0333333
ENSG00000037965	0.0333333
ENSG00000038274	0.0333333
ENSG00000048462	0.0333333
ENSG00000052723	0.0333333
ENSG00000059377	0.0333333
ENSG00000063660	0.0333333
ENSG00000064933	0.0333333
ENSG00000066583	0.0333333
ENSG00000067066	0.0333333
ENSG00000069020	0.0333333
ENSG00000069493	0.0333333
ENSG00000070495	0.0333333
ENSG00000071994	0.0333333
ENSG00000072756	0.0333333
ENSG00000078589	0.0333333
ENSG00000078596	0.0333333
ENSG00000078674	0.0333333
ENSG00000084090	0.0333333
ENSG00000089022	0.0333333
ENSG00000089356	0.0333333
ENSG00000089472	0.0333333
ENSG00000092010	0.0333333
ENSG00000092871	0.0333333
ENSG00000095951	0.0333333
ENSG00000096006	0.0333333
ENSG00000096060	0.0333333
ENSG00000096968	0.0333333
ENSG00000099957	0.0333333
ENSG00000100906	0.0333333
ENSG00000103365	0.0333333
ENSG00000103723	0.0333333
ENSG00000104824	0.0333333
ENSG00000104881	0.0333333
ENSG00000105369	0.0333333
ENSG00000107242	0.0333333
ENSG00000107949	0.0333333
ENSG00000109220	0.0333333
ENSG00000109572	0.0333333
ENSG00000109861	0.0333333
ENSG00000110048	0.0333333
ENSG00000110315	0.0333333
ENSG00000110713	0.0333333
ENSG00000111537	0.0333333
ENSG00000113088	0.0333333
ENSG00000113851	0.0333333
ENSG00000114316	0.0333333
ENSG00000114790	0.0333333
ENSG00000115514	0.0333333
ENSG00000116096	0.0333333
ENSG00000116741	0.0333333
ENSG00000116824	0.0333333
ENSG00000117090	0.0333333
ENSG00000117461	0.0333333
ENSG00000117650	0.0333333
ENSG00000119630	0.0333333
ENSG00000119711	0.0333333
ENSG00000120217	0.0333333
ENSG00000120563	0.0333333
ENSG00000122692	0.0333333
ENSG00000122707	0.0333333
ENSG00000124102	0.0333333
ENSG00000124194	0.0333333
ENSG00000124302	0.0333333
ENSG00000124772	0.0333333
ENSG00000124935	0.0333333
ENSG00000125388	0.0333333
ENSG00000125845	0.0333333
ENSG00000127220	0.0333333
ENSG00000128591	0.0333333
ENSG00000129317	0.0333333
ENSG00000129991	0.0333333
ENSG00000130347	0.0333333
ENSG00000130733	0.0333333
ENSG00000131781	0.0333333
ENSG00000133710	0.0333333
ENSG00000134240	0.0333333
ENSG00000134533	0.0333333
ENSG00000134574	0.0333333
ENSG00000134716	0.0333333
ENSG00000137073	0.0333333
ENSG00000137273	0.0333333
ENSG00000138336	0.0333333
ENSG00000138459	0.0333333
ENSG00000139193	0.0333333
ENSG00000139372	0.0333333
ENSG00000139620	0.0333333
ENSG00000140284	0.0333333
ENSG00000141293	0.0333333
ENSG00000141577	0.0333333
ENSG00000143067	0.0333333
ENSG00000143344	0.0333333
ENSG00000145246	0.0333333
ENSG00000145423	0.0333333
ENSG00000146530	0.0333333
ENSG00000147316	0.0333333
ENSG00000147419	0.0333333
ENSG00000148384	0.0333333
ENSG00000149136	0.0333333
ENSG00000150281	0.0333333
ENSG00000152229	0.0333333
ENSG00000152256	0.0333333
ENSG00000155287	0.0333333
ENSG00000155975	0.0333333
ENSG00000156269	0.0333333
ENSG00000156284	0.0333333
ENSG00000156858	0.0333333
ENSG00000156990	0.0333333
ENSG00000158296	0.0333333
ENSG00000160298	0.0333333
ENSG00000161267	0.0333333
ENSG00000163083	0.0333333
ENSG00000163328	0.0333333
ENSG00000163626	0.0333333
ENSG00000163659	0.0333333
ENSG00000163754	0.0333333
ENSG00000163870	0.0333333
ENSG00000164120	0.0333333
ENSG00000164619	0.0333333
ENSG00000164754	0.0333333
ENSG00000165140	0.0333333
ENSG00000165168	0.0333333
ENSG00000165495	0.0333333
ENSG00000165584	0.0333333
ENSG00000165591	0.0333333
ENSG00000165646	0.0333333
ENSG00000165806	0.0333333
ENSG00000166211	0.0333333
ENSG00000166260	0.0333333
ENSG00000166889	0.0333333
ENSG00000167535	0.0333333
ENSG00000167555	0.0333333
ENSG00000167749	0.0333333
ENSG00000167984	0.0333333
ENSG00000168014	0.0333333
ENSG00000168032	0.0333333
ENSG00000168291	0.0333333
ENSG00000168329	0.0333333
ENSG00000168404	0.0333333
ENSG00000168959	0.0333333
ENSG00000169230	0.0333333
ENSG00000169436	0.0333333
ENSG00000170412	0.0333333
ENSG00000170456	0.0333333
ENSG00000170734	0.0333333
ENSG00000172367	0.0333333
ENSG00000173404	0.0333333
ENSG00000173905	0.0333333
ENSG00000174348	0.0333333
ENSG00000174938	0.0333333
ENSG00000175189	0.0333333
ENSG00000175265	0.0333333
ENSG00000176024	0.0333333
ENSG00000176438	0.0333333
ENSG00000176728	0.0333333
ENSG00000178522	0.0333333
ENSG00000179085	0.0333333
ENSG00000181847	0.0333333
ENSG00000181852	0.0333333
ENSG00000182957	0.0333333
ENSG00000183114	0.0333333
ENSG00000183723	0.0333333
ENSG00000183735	0.0333333
ENSG00000183844	0.0333333
ENSG00000184908	0.0333333
ENSG00000185262	0.0333333
ENSG00000185567	0.0333333
ENSG00000185651	0.0333333
ENSG00000185798	0.0333333
ENSG00000185885	0.0333333
ENSG00000186532	0.0333333
ENSG00000186638	0.0333333
ENSG00000187134	0.0333333
ENSG00000187621	0.0333333
ENSG00000187957	0.0333333
ENSG00000188321	0.0333333
ENSG00000188352	0.0333333
ENSG00000188690	0.0333333
ENSG00000196091	0.0333333
ENSG00000196136	0.0333333
ENSG00000196156	0.0333333
ENSG00000196358	0.0333333
ENSG00000197272	0.0333333
ENSG00000197746	0.0333333
ENSG00000198042	0.0333333
ENSG00000198382	0.0333333
ENSG00000205220	0.0333333
ENSG00000205659	0.0333333
ENSG00000213203	0.0333333
ENSG00000214548	0.0333333
ENSG00000215417	0.0333333
ENSG00000215788	0.0333333
ENSG00000221826	0.0333333
ENSG00000221963	0.0333333
ENSG00000223573	0.0333333
ENSG00000230006	0.0333333
ENSG00000237517	0.0333333
ENSG00000239264	0.0333333
ENSG00000241973	0.0333333
ENSG00000243364	0.0333333
ENSG00000253661	0.0333333
ENSG00000254838	0.0333333
ENSG00000255248	0.0333333
ENSG00000258947	0.0333333
ENSG00000263465	0.0333333
ENSG00000273611	0.0333333
ENSG00000275074	0.0333333
ENSG00000275395	0.0333333
ENSG00000288722	0.0333333
ENSG00000002549	0
ENSG00000004468	0
ENSG00000006611	0
ENSG00000006712	0
ENSG00000007306	0
ENSG00000007944	0
ENSG00000008382	0
ENSG00000008438	0
ENSG00000008838	0
ENSG00000010017	0
ENSG00000010318	0
ENSG00000010610	0
ENSG00000010626	0
ENSG00000013016	0
ENSG00000013588	0
ENSG00000014919	0
ENSG00000019582	0
ENSG00000020633	0
ENSG00000023041	0
ENSG00000023892	0
ENSG00000025434	0
ENSG00000026751	0
ENSG00000026950	0
ENSG00000029363	0
ENSG00000033800	0
ENSG00000034533	0
ENSG00000035141	0
ENSG00000035928	0
ENSG00000036257	0
ENSG00000040275	0
ENSG00000040731	0
ENSG00000040933	0
ENSG00000044012	0
ENSG00000048052	0
ENSG00000048162	0
ENSG00000051128	0
ENSG00000056291	0
ENSG00000056972	0
ENSG00000058272	0
ENSG00000058729	0
ENSG00000060656	0
ENSG00000062485	0
ENSG00000063244	0
ENSG00000064961	0
ENSG00000065060	0
ENSG00000065911	0
ENSG00000067596	0
ENSG00000068024	0
ENSG00000068097	0
ENSG00000068305	0
ENSG00000068796	0
ENSG00000068831	0
ENSG00000070366	0
ENSG00000070404	0
ENSG00000070669	0
ENSG00000070778	0
ENSG00000070814	0
ENSG00000070961	0
ENSG00000071537	0
ENSG00000071677	0
ENSG00000072080	0
ENSG00000072274	0
ENSG00000072571	0
ENSG00000072609	0
ENSG00000073050	0
ENSG00000073910	0
ENSG00000074201	0
ENSG00000074603	0
ENSG00000075429	0
ENSG00000075568	0
ENSG00000075711	0
ENSG00000075856	0
ENSG00000075884	0
ENSG00000075891	0
ENSG00000075914	0
ENSG00000076242	0
ENSG00000076321	0
ENSG00000076344	0
ENSG00000076641	0
ENSG00000077097	0
ENSG00000077984	0
ENSG00000078177	0
ENSG00000079112	0
ENSG00000079263	0
ENSG00000079557	0
ENSG00000080031	0
ENSG00000080166	0
ENSG00000080345	0
ENSG00000080802	0
ENSG00000080986	0
ENSG00000081479	0
ENSG00000082641	0
ENSG00000083312	0
ENSG00000083457	0
ENSG00000084070	0
ENSG00000084764	0
ENSG00000085465	0
ENSG00000085733	0
ENSG00000086065	0
ENSG00000086717	0
ENSG00000087088	0
ENSG00000087152	0
ENSG00000088836	0
ENSG00000088881	0
ENSG00000089012	0
ENSG00000089041	0
ENSG00000089116	0
ENSG00000089692	0
ENSG00000089737	0
ENSG00000091482	0
ENSG00000092108	0
ENSG00000093000	0
ENSG00000094916	0
ENSG00000095209	0
ENSG00000096063	0
ENSG00000096088	0
ENSG00000096654	0
ENSG00000096746	0
ENSG00000099910	0
ENSG00000099940	0
ENSG00000099942	0
ENSG00000099956	0
ENSG00000099958	0
ENSG00000100079	0
ENSG00000100095	0
ENSG00000100191	0
ENSG00000100219	0
ENSG00000100234	0
ENSG00000100253	0
ENSG00000100281	0
ENSG00000100320	0
ENSG00000100336	0
ENSG00000100342	0
ENSG00000100442	0
ENSG00000100526	0
ENSG00000100575	0
ENSG00000100612	0
ENSG00000100664	0
ENSG00000100665	0
ENSG00000100749	0
ENSG00000100823	0
ENSG00000100867	0
ENSG00000100884	0
ENSG00000100888	0
ENSG00000100911	0
ENSG00000100941	0
ENSG00000100987	0
ENSG00000101074	0
ENSG00000101096	0
ENSG00000101109	0
ENSG00000101138	0
ENSG00000101160	0
ENSG00000101189	0
ENSG00000101191	0
ENSG00000101213	0
ENSG00000101445	0
ENSG00000101935	0
ENSG00000102226	0
ENSG00000102547	0
ENSG00000102699	0
ENSG00000102878	0
ENSG00000102890	0
ENSG00000102891	0
ENSG00000103121	0
ENSG00000103150	0
ENSG00000103194	0
ENSG00000103227	0
ENSG00000103253	0
ENSG00000103257	0
ENSG00000103375	0
ENSG00000104055	0
ENSG00000104081	0
ENSG00000104228	0
ENSG00000104368	0
ENSG00000104432	0
ENSG00000104660	0
ENSG00000104671	0
ENSG00000104679	0
ENSG00000104774	0
ENSG00000104886	0
ENSG00000104953	0
ENSG00000105122	0
ENSG00000105131	0
ENSG00000105323	0
ENSG00000105419	0
ENSG00000105486	0
ENSG00000105851	0
ENSG00000105852	0
ENSG00000106031	0
ENSG00000106038	0
ENSG00000106113	0
ENSG00000106211	0
ENSG00000106330	0
ENSG00000106384	0
ENSG00000106415	0
ENSG00000106560	0
ENSG00000106565	0
ENSG00000106631	0
ENSG00000106948	0
ENSG00000107020	0
ENSG00000107105	0
ENSG00000107187	0
ENSG00000107290	0
ENSG00000107551	0
ENSG00000107819	0
ENSG00000107938	0
ENSG00000108094	0
ENSG00000108312	0
ENSG00000108389	0
ENSG00000108406	0
ENSG00000108443	0
ENSG00000108592	0
ENSG00000108654	0
ENSG00000108883	0
ENSG00000108946	0
ENSG00000109255	0
ENSG00000109332	0
ENSG00000109390	0
ENSG00000109536	0
ENSG00000109610	0
ENSG00000109775	0
ENSG00000109906	0
ENSG00000109927	0
ENSG00000109943	0
ENSG00000110013	0
ENSG00000110063	0
ENSG00000110077	0
ENSG00000110092	0
ENSG00000110169	0
ENSG00000110237	0
ENSG00000110446	0
ENSG00000110628	0
ENSG00000110756	0
ENSG00000111142	0
ENSG00000111319	0
ENSG00000111424	0
ENSG00000111530	0
ENSG00000111801	0
ENSG00000111832	0
ENSG00000111906	0
ENSG00000111981	0
ENSG00000112038	0
ENSG00000112041	0
ENSG00000112077	0
ENSG00000112130	0
ENSG00000112159	0
ENSG00000112343	0
ENSG00000112462	0
ENSG00000112739	0
ENSG00000112763	0
ENSG00000112812	0
ENSG00000112981	0
ENSG00000113196	0
ENSG00000113327	0
ENSG00000113575	0
ENSG00000113924	0
ENSG00000113946	0
ENSG00000114026	0
ENSG00000114062	0
ENSG00000114098	0
ENSG00000114107	0
ENSG00000114115	0
ENSG00000114127	0
ENSG00000114166	0
ENSG00000114204	0
ENSG00000114331	0
ENSG00000114439	0
ENSG00000114473	0
ENSG00000114503	0
ENSG00000114978	0
ENSG00000115109	0
ENSG00000115128	0
ENSG00000115221	0
ENSG00000115255	0
ENSG00000115295	0
ENSG00000115317	0
ENSG00000115423	0
ENSG00000115524	0
ENSG00000115616	0
ENSG00000115685	0
ENSG00000115825	0
ENSG00000115884	0
ENSG00000115944	0
ENSG00000115970	0
ENSG00000116032	0
ENSG00000116157	0
ENSG00000116473	0
ENSG00000116584	0
ENSG00000116752	0
ENSG00000117222	0
ENSG00000117228	0
ENSG00000117595	0
ENSG00000118007	0
ENSG00000118245	0
ENSG00000118292	0
ENSG00000118363	0
ENSG00000118503	0
ENSG00000118640	0
ENSG00000119231	0
ENSG00000119888	0
ENSG00000119912	0
ENSG00000120210	0
ENSG00000120798	0
ENSG00000120937	0
ENSG00000121211	0
ENSG00000121879	0
ENSG00000122034	0
ENSG00000122176	0
ENSG00000122180	0
ENSG00000122188	0
ENSG00000122194	0
ENSG00000122304	0
ENSG00000122565	0
ENSG00000122574	0
ENSG00000122705	0
ENSG00000123171	0
ENSG00000123307	0
ENSG00000123338	0
ENSG00000123352	0
ENSG00000123364	0
ENSG00000123407	0
ENSG00000123411	0
ENSG00000123454	0
ENSG00000123545	0
ENSG00000123561	0
ENSG00000123975	0
ENSG00000123999	0
ENSG00000124107	0
ENSG00000124126	0
ENSG00000124201	0
ENSG00000124422	0
ENSG00000124444	0
ENSG00000124449	0
ENSG00000124508	0
ENSG00000124702	0
ENSG00000124713	0
ENSG00000124766	0
ENSG00000124789	0
ENSG00000124795	0
ENSG00000124812	0
ENSG00000124882	0
ENSG00000124942	0
ENSG00000125084	0
ENSG00000125170	0
ENSG00000125249	0
ENSG00000125351	0
ENSG00000125445	0
ENSG00000125447	0
ENSG00000125450	0
ENSG00000125686	0
ENSG00000125775	0
ENSG00000125780	0
ENSG00000125815	0
ENSG00000125823	0
ENSG00000125900	0
ENSG00000126246	0
ENSG00000126259	0
ENSG00000126264	0
ENSG00000126457	0
ENSG00000126460	0
ENSG00000126698	0
ENSG00000126768	0
ENSG00000126787	0
ENSG00000126804	0
ENSG00000126814	0
ENSG00000126861	0
ENSG00000126882	0
ENSG00000126895	0
ENSG00000127084	0
ENSG00000127334	0
ENSG00000127415	0
ENSG00000127529	0
ENSG00000127561	0
ENSG00000127564	0
ENSG00000127884	0
ENSG00000127951	0
ENSG00000128203	0
ENSG00000128253	0
ENSG00000128284	0
ENSG00000128519	0
ENSG00000128524	0
ENSG00000128683	0
ENSG00000128815	0
ENSG00000129128	0
ENSG00000129151	0
ENSG00000129354	0
ENSG00000129484	0
ENSG00000129515	0
ENSG00000129675	0
ENSG00000129696	0
ENSG00000130427	0
ENSG00000130479	0
ENSG00000130513	0
ENSG00000130528	0
ENSG00000130935	0
ENSG00000130957	0
ENSG00000131373	0
ENSG00000131471	0
ENSG00000131711	0
ENSG00000131864	0
ENSG00000132026	0
ENSG00000132109	0
ENSG00000132153	0
ENSG00000132155	0
ENSG00000132207	0
ENSG00000132383	0
ENSG00000132423	0
ENSG00000132466	0
ENSG00000132467	0
ENSG00000132478	0
ENSG00000132507	0
ENSG00000132591	0
ENSG00000133193	0
ENSG00000133657	0
ENSG00000133742	0
ENSG00000133773	0
ENSG00000133884	0
ENSG00000134014	0
ENSG00000134077	0
ENSG00000134108	0
ENSG00000134242	0
ENSG00000134249	0
ENSG00000134443	0
ENSG00000134539	0
ENSG00000134575	0
ENSG00000134697	0
ENSG00000134809	0
ENSG00000134827	0
ENSG00000134852	0
ENSG00000134864	0
ENSG00000134900	0
ENSG00000134909	0
ENSG00000135069	0
ENSG00000135226	0
ENSG00000135297	0
ENSG00000135387	0
ENSG00000135409	0
ENSG00000135451	0
ENSG00000135482	0
ENSG00000135643	0
ENSG00000135740	0
ENSG00000135744	0
ENSG00000135900	0
ENSG00000135945	0
ENSG00000136003	0
ENSG00000136111	0
ENSG00000136167	0
ENSG00000136213	0
ENSG00000136450	0
ENSG00000136451	0
ENSG00000136531	0
ENSG00000136694	0
ENSG00000136738	0
ENSG00000136810	0
ENSG00000136950	0
ENSG00000137074	0
ENSG00000137080	0
ENSG00000137203	0
ENSG00000137210	0
ENSG00000137275	0
ENSG00000137491	0
ENSG00000137504	0
ENSG00000137634	0
ENSG00000137760	0
ENSG00000137815	0
ENSG00000138134	0
ENSG00000138175	0
ENSG00000138378	0
ENSG00000138381	0
ENSG00000138398	0
ENSG00000138430	0
ENSG00000138646	0
ENSG00000138668	0
ENSG00000138670	0
ENSG00000138684	0
ENSG00000138757	0
ENSG00000138767	0
ENSG00000138829	0
ENSG00000138867	0
ENSG00000139190	0
ENSG00000139192	0
ENSG00000139218	0
ENSG00000139343	0
ENSG00000140157	0
ENSG00000140398	0
ENSG00000140465	0
ENSG00000140506	0
ENSG00000140521	0
ENSG00000140853	0
ENSG00000140854	0
ENSG00000140932	0
ENSG00000141279	0
ENSG00000141298	0
ENSG00000141367	0
ENSG00000141385	0
ENSG00000141429	0
ENSG00000141431	0
ENSG00000141434	0
ENSG00000141560	0
ENSG00000141698	0
ENSG00000141956	0
ENSG00000142235	0
ENSG00000142405	0
ENSG00000142408	0
ENSG00000142511	0
ENSG00000142731	0
ENSG00000143184	0
ENSG00000143297	0
ENSG00000143393	0
ENSG00000143499	0
ENSG00000143502	0
ENSG00000143553	0
ENSG00000143556	0
ENSG00000143595	0
ENSG00000143627	0
ENSG00000143889	0
ENSG00000144028	0
ENSG00000144118	0
ENSG00000144231	0
ENSG00000144560	0
ENSG00000144746	0
ENSG00000145088	0
ENSG00000145194	0
ENSG00000145241	0
ENSG00000145242	0
ENSG00000145335	0
ENSG00000145649	0
ENSG00000145779	0
ENSG00000145912	0
ENSG00000146122	0
ENSG00000146192	0
ENSG00000146410	0
ENSG00000146425	0
ENSG00000146674	0
ENSG00000146731	0
ENSG00000147041	0
ENSG00000147081	0
ENSG00000147130	0
ENSG00000147138	0
ENSG00000147274	0
ENSG00000147416	0
ENSG00000147457	0
ENSG00000147642	0
ENSG00000147724	0
ENSG00000147885	0
ENSG00000148308	0
ENSG00000148344	0
ENSG00000148671	0
ENSG00000148688	0
ENSG00000148908	0
ENSG00000149021	0
ENSG00000149050	0
ENSG00000149131	0
ENSG00000149452	0
ENSG00000149483	0
ENSG00000149557	0
ENSG00000149792	0
ENSG00000150433	0
ENSG00000150459	0
ENSG00000151366	0
ENSG00000151474	0
ENSG00000151692	0
ENSG00000151725	0
ENSG00000151882	0
ENSG00000152137	0
ENSG00000152207	0
ENSG00000152208	0
ENSG00000152254	0
ENSG00000152464	0
ENSG00000152484	0
ENSG00000152601	0
ENSG00000152670	0
ENSG00000153046	0
ENSG00000153060	0
ENSG00000153066	0
ENSG00000153187	0
ENSG00000153266	0
ENSG00000153283	0
ENSG00000153560	0
ENSG00000153563	0
ENSG00000153574	0
ENSG00000153790	0
ENSG00000153827	0
ENSG00000153879	0
ENSG00000153933	0
ENSG00000154099	0
ENSG00000154473	0
ENSG00000154640	0
ENSG00000154767	0
ENSG00000154814	0
ENSG00000154822	0
ENSG00000154864	0
ENSG00000154978	0
ENSG00000155363	0
ENSG00000155792	0
ENSG00000155959	0
ENSG00000155962	0
ENSG00000156011	0
ENSG00000156234	0
ENSG00000156299	0
ENSG00000156395	0
ENSG00000156413	0
ENSG00000156427	0
ENSG00000156453	0
ENSG00000156475	0
ENSG00000156502	0
ENSG00000156587	0
ENSG00000156687	0
ENSG00000156787	0
ENSG00000157014	0
ENSG00000157020	0
ENSG00000157211	0
ENSG00000157224	0
ENSG00000157782	0
ENSG00000157851	0
ENSG00000157992	0
ENSG00000158006	0
ENSG00000158008	0
ENSG00000158486	0
ENSG00000158714	0
ENSG00000158773	0
ENSG00000158874	0
ENSG00000158985	0
ENSG00000159131	0
ENSG00000159388	0
ENSG00000159479	0
ENSG00000159714	0
ENSG00000159763	0
ENSG00000159873	0
ENSG00000160014	0
ENSG00000160188	0
ENSG00000160194	0
ENSG00000160214	0
ENSG00000160219	0
ENSG00000160282	0
ENSG00000160339	0
ENSG00000160460	0
ENSG00000160551	0
ENSG00000160654	0
ENSG00000160695	0
ENSG00000160791	0
ENSG00000160801	0
ENSG00000160870	0
ENSG00000160991	0
ENSG00000161179	0
ENSG00000161328	0
ENSG00000161405	0
ENSG00000161526	0
ENSG00000161533	0
ENSG00000161542	0
ENSG00000161544	0
ENSG00000161547	0
ENSG00000161654	0
ENSG00000161664	0
ENSG00000161929	0
ENSG00000161956	0
ENSG00000162009	0
ENSG00000162174	0
ENSG00000162236	0
ENSG00000162482	0
ENSG00000162494	0
ENSG00000162512	0
ENSG00000162620	0
ENSG00000162627	0
ENSG00000162739	0
ENSG00000162777	0
ENSG00000162961	0
ENSG00000162998	0
ENSG00000163132	0
ENSG00000163206	0
ENSG00000163207	0
ENSG00000163218	0
ENSG00000163235	0
ENSG00000163254	0
ENSG00000163376	0
ENSG00000163394	0
ENSG00000163412	0
ENSG00000163463	0
ENSG00000163466	0
ENSG00000163508	0
ENSG00000163541	0
ENSG00000163599	0
ENSG00000163602	0
ENSG00000163792	0
ENSG00000163866	0
ENSG00000163914	0
ENSG00000163938	0
ENSG00000163959	0
ENSG00000163993	0
ENSG00000164104	0
ENSG00000164114	0
ENSG00000164171	0
ENSG00000164251	0
ENSG00000164305	0
ENSG00000164307	0
ENSG00000164342	0
ENSG00000164346	0
ENSG00000164440	0
ENSG00000164600	0
ENSG00000164758	0
ENSG00000164821	0
ENSG00000164822	0
ENSG00000164849	0
ENSG00000165061	0
ENSG00000165304	0
ENSG00000165323	0
ENSG00000165389	0
ENSG00000165409	0
ENSG00000165487	0
ENSG00000165494	0
ENSG00000165512	0
ENSG00000165583	0
ENSG00000165633	0
ENSG00000165637	0
ENSG00000165935	0
ENSG00000166069	0
ENSG00000166135	0
ENSG00000166136	0
ENSG00000166181	0
ENSG00000166233	0
ENSG00000166278	0
ENSG00000166391	0
ENSG00000166478	0
ENSG00000166562	0
ENSG00000166634	0
ENSG00000166801	0
ENSG00000166823	0
ENSG00000166839	0
ENSG00000166860	0
ENSG00000166930	0
ENSG00000166997	0
ENSG00000167139	0
ENSG00000167183	0
ENSG00000167459	0
ENSG00000167523	0
ENSG00000167562	0
ENSG00000167625	0
ENSG00000167653	0
ENSG00000167680	0
ENSG00000167700	0
ENSG00000167716	0
ENSG00000167751	0
ENSG00000167759	0
ENSG00000167825	0
ENSG00000167842	0
ENSG00000167968	0
ENSG00000167972	0
ENSG00000167986	0
ENSG00000168002	0
ENSG00000168214	0
ENSG00000168229	0
ENSG00000168310	0
ENSG00000168394	0
ENSG00000168490	0
ENSG00000168517	0
ENSG00000168528	0
ENSG00000168556	0
ENSG00000168564	0
ENSG00000168610	0
ENSG00000168763	0
ENSG00000168811	0
ENSG00000168883	0
ENSG00000168899	0
ENSG00000168939	0
ENSG00000169019	0
ENSG00000169075	0
ENSG00000169184	0
ENSG00000169271	0
ENSG00000169499	0
ENSG00000169554	0
ENSG00000169599	0
ENSG00000169635	0
ENSG00000169676	0
ENSG00000169704	0
ENSG00000169756	0
ENSG00000169777	0
ENSG00000169840	0
ENSG00000169876	0
ENSG00000169894	0
ENSG00000170085	0
ENSG00000170145	0
ENSG00000170266	0
ENSG00000170367	0
ENSG00000170381	0
ENSG00000170382	0
ENSG00000170482	0
ENSG00000170485	0
ENSG00000170502	0
ENSG00000170549	0
ENSG00000170653	0
ENSG00000170820	0
ENSG00000170858	0
ENSG00000170860	0
ENSG00000170906	0
ENSG00000170925	0
ENSG00000171124	0
ENSG00000171148	0
ENSG00000171401	0
ENSG00000171450	0
ENSG00000171467	0
ENSG00000171522	0
ENSG00000171533	0
ENSG00000171681	0
ENSG00000171798	0
ENSG00000171864	0
ENSG00000171936	0
ENSG00000171942	0
ENSG00000172009	0
ENSG00000172023	0
ENSG00000172037	0
ENSG00000172146	0
ENSG00000172292	0
ENSG00000172346	0
ENSG00000172349	0
ENSG00000172350	0
ENSG00000172466	0
ENSG00000172578	0
ENSG00000172594	0
ENSG00000172716	0
ENSG00000172717	0
ENSG00000172728	0
ENSG00000172782	0
ENSG00000172830	0
ENSG00000172889	0
ENSG00000172940	0
ENSG00000172987	0
ENSG00000173080	0
ENSG00000173376	0
ENSG00000173401	0
ENSG00000173442	0
ENSG00000173626	0
ENSG00000173821	0
ENSG00000174021	0
ENSG00000174243	0
ENSG00000174255	0
ENSG00000174579	0
ENSG00000174720	0
ENSG00000174740	0
ENSG00000174791	0
ENSG00000174939	0
ENSG00000174946	0
ENSG00000174953	0
ENSG00000175155	0
ENSG00000175229	0
ENSG00000175264	0
ENSG00000175322	0
ENSG00000175463	0
ENSG00000175606	0
ENSG00000176101	0
ENSG00000176136	0
ENSG00000176160	0
ENSG00000176208	0
ENSG00000176555	0
ENSG00000176566	0
ENSG00000176692	0
ENSG00000176871	0
ENSG00000176946	0
ENSG00000177272	0
ENSG00000177409	0
ENSG00000177565	0
ENSG00000177613	0
ENSG00000177679	0
ENSG00000177689	0
ENSG00000177706	0
ENSG00000177875	0
ENSG00000177885	0
ENSG00000177889	0
ENSG00000178026	0
ENSG00000178038	0
ENSG00000178053	0
ENSG00000178307	0
ENSG00000178394	0
ENSG00000178568	0
ENSG00000178776	0
ENSG00000179142	0
ENSG00000179144	0
ENSG00000179148	0
ENSG00000179409	0
ENSG00000179456	0
ENSG00000179817	0
ENSG00000179841	0
ENSG00000179912	0
ENSG00000179921	0
ENSG00000179935	0
ENSG00000180198	0
ENSG00000180228	0
ENSG00000180329	0
ENSG00000180370	0
ENSG00000180628	0
ENSG00000180644	0
ENSG00000180769	0
ENSG00000180879	0
ENSG00000181019	0
ENSG00000181072	0
ENSG00000181449	0
ENSG00000181472	0
ENSG00000181804	0
ENSG00000181991	0
ENSG00000182149	0
ENSG00000182162	0
ENSG00000182179	0
ENSG00000182257	0
ENSG00000182473	0
ENSG00000182575	0
ENSG00000182628	0
ENSG00000182771	0
ENSG00000182795	0
ENSG00000182796	0
ENSG00000182866	0
ENSG00000182870	0
ENSG00000182931	0
ENSG00000182944	0
ENSG00000182952	0
ENSG00000182963	0
ENSG00000183421	0
ENSG00000183542	0
ENSG00000183690	0
ENSG00000183715	0
ENSG00000183765	0
ENSG00000183978	0
ENSG00000184012	0
ENSG00000184076	0
ENSG00000184160	0
ENSG00000184203	0
ENSG00000184292	0
ENSG00000184436	0
ENSG00000184787	0
ENSG00000184895	0
ENSG00000184988	0
ENSG00000185069	0
ENSG00000185155	0
ENSG00000185231	0
ENSG00000185303	0
ENSG00000185385	0
ENSG00000185404	0
ENSG00000185477	0
ENSG00000185697	0
ENSG00000185811	0
ENSG00000185880	0
ENSG00000185905	0
ENSG00000185960	0
ENSG00000185972	0
ENSG00000185973	0
ENSG00000186115	0
ENSG00000186141	0
ENSG00000186298	0
ENSG00000186312	0
ENSG00000186432	0
ENSG00000186451	0
ENSG00000186470	0
ENSG00000186474	0
ENSG00000186529	0
ENSG00000186723	0
ENSG00000186810	0
ENSG00000186818	0
ENSG00000186834	0
ENSG00000187048	0
ENSG00000187118	0
ENSG00000187122	0
ENSG00000187545	0
ENSG00000187608	0
ENSG00000187609	0
ENSG00000187678	0
ENSG00000187688	0
ENSG00000187796	0
ENSG00000188011	0
ENSG00000188313	0
ENSG00000188554	0
ENSG00000188573	0
ENSG00000188612	0
ENSG00000188643	0
ENSG00000188783	0
ENSG00000188906	0
ENSG00000188986	0
ENSG00000189182	0
ENSG00000189241	0
ENSG00000189269	0
ENSG00000189430	0
ENSG00000196115	0
ENSG00000196209	0
ENSG00000196329	0
ENSG00000196352	0
ENSG00000196396	0
ENSG00000196405	0
ENSG00000196465	0
ENSG00000196475	0
ENSG00000196482	0
ENSG00000196611	0
ENSG00000196704	0
ENSG00000196935	0
ENSG00000197079	0
ENSG00000197111	0
ENSG00000197125	0
ENSG00000197142	0
ENSG00000197361	0
ENSG00000197496	0
ENSG00000197594	0
ENSG00000197629	0
ENSG00000197641	0
ENSG00000197646	0
ENSG00000197888	0
ENSG00000197894	0
ENSG00000197901	0
ENSG00000197989	0
ENSG00000198028	0
ENSG00000198049	0
ENSG00000198055	0
ENSG00000198056	0
ENSG00000198075	0
ENSG00000198223	0
ENSG00000198242	0
ENSG00000198331	0
ENSG00000198574	0
ENSG00000198624	0
ENSG00000198682	0
ENSG00000198692	0
ENSG00000198721	0
ENSG00000198730	0
ENSG00000198758	0
ENSG00000198785	0
ENSG00000198791	0
ENSG00000198799	0
ENSG00000198830	0
ENSG00000198835	0
ENSG00000198836	0
ENSG00000198909	0
ENSG00000198924	0
ENSG00000203581	0
ENSG00000204033	0
ENSG00000204148	0
ENSG00000204252	0
ENSG00000204256	0
ENSG00000204264	0
ENSG00000204345	0
ENSG00000204356	0
ENSG00000204386	0
ENSG00000204397	0
ENSG00000204424	0
ENSG00000204577	0
ENSG00000204618	0
ENSG00000204694	0
ENSG00000204713	0
ENSG00000204941	0
ENSG00000204965	0
ENSG00000205038	0
ENSG00000205307	0
ENSG00000205810	0
ENSG00000206072	0
ENSG00000212122	0
ENSG00000213221	0
ENSG00000213246	0
ENSG00000213341	0
ENSG00000213390	0
ENSG00000213413	0
ENSG00000213463	0
ENSG00000213694	0
ENSG00000213901	0
ENSG00000213930	0
ENSG00000213931	0
ENSG00000213934	0
ENSG00000214049	0
ENSG00000214297	0
ENSG00000214827	0
ENSG00000215182	0
ENSG00000216588	0
ENSG00000221878	0
ENSG00000221923	0
ENSG00000223518	0
ENSG00000223865	0
ENSG00000224557	0
ENSG00000224586	0
ENSG00000225511	0
ENSG00000225783	0
ENSG00000225921	0
ENSG00000226287	0
ENSG00000227398	0
ENSG00000228278	0
ENSG00000231690	0
ENSG00000231738	0
ENSG00000232956	0
ENSG00000233237	0
ENSG00000234224	0
ENSG00000234511	0
ENSG00000236398	0
ENSG00000237187	0
ENSG00000239713	0
ENSG00000240184	0
ENSG00000240450	0
ENSG00000240889	0
ENSG00000240891	0
ENSG00000242221	0
ENSG00000242485	0
ENSG00000242574	0
ENSG00000244462	0
ENSG00000244509	0
ENSG00000245532	0
ENSG00000247077	0
ENSG00000249267	0
ENSG00000249948	0
ENSG00000249992	0
ENSG00000251595	0
ENSG00000251655	0
ENSG00000253352	0
ENSG00000253485	0
ENSG00000253552	0
ENSG00000253719	0
ENSG00000254647	0
ENSG00000254827	0
ENSG00000255346	0
ENSG00000255974	0
ENSG00000256294	0
ENSG00000257335	0
ENSG00000259207	0
ENSG00000260105	0
ENSG00000261150	0
ENSG00000263761	0
ENSG00000266094	0
ENSG00000266904	0
ENSG00000269220	0
ENSG00000272602	0
ENSG00000273706	0
ENSG00000275066	0
ENSG00000275663	0
ENSG00000275722	0
ENSG00000276043	0
ENSG00000276380	0
ENSG00000278570	0
ENSG00000283945	0
