## SUPPLEMENTARY DATA 3 for "Spatially informed comprehensive tumor transcriptomic profiling stratifies clinical outcomes in early triple negative breast cancer"

### Sheet: Supplementary_Data_3
Symbol	odds.ratio	estimate	se	zval.random	pVal.random	p.adj	pValQ	direction	num.coherence	k	RobustnessScore
ENSG00000026751	1.41886	0.349856	0.0449021	7.79152	6.62e-15	2.95e-10	0.890574	+++++-++++-+-+++	13	16	10.6925
ENSG00000154451	1.3983	0.335256	0.0433348	7.73641	1.02e-14	2.95e-10	0.576453	+++++-+...-..+.+	8	10	10.6654
ENSG00000120217	1.58985	0.463643	0.0626187	7.40422	1.32e-13	1.91e-09	0.915777	+++++++...-..+.+	9	10	10.0826
ENSG00000100453	1.35642	0.304848	0.0408589	7.461	8.59e-14	1.65e-09	0.504957	++++-+++++++-+++	14	16	9.96236
ENSG00000162654	1.47417	0.388095	0.0539864	7.18876	6.54e-13	7.56e-09	0.476457	+++++++...-..+.+	9	10	9.40957
ENSG00000225921	2.01741	0.701813	0.101023	6.94706	3.73e-12	3.08e-08	0.581424	++++-+++++++++++	15	16	9.15076
ENSG00000100297	1.74887	0.558968	0.0816863	6.84286	7.76e-12	5.61e-08	0.397708	+++-++++++.+++++	14	15	8.74334
ENSG00000133106	1.53891	0.431074	0.0640682	6.72836	1.72e-11	8.48e-08	0.838142	+++++++...-..+.+	9	10	8.40268
ENSG00000116824	1.35797	0.305991	0.0455039	6.72449	1.76e-11	8.48e-08	0.918977	++++++++++-+-+++	14	16	8.25259
ENSG00000083457	1.79089	0.582712	0.0881175	6.6129	3.77e-11	1.42e-07	0.453721	++++--++++-++-++	12	16	8.18042
ENSG00000138755	1.2418	0.216561	0.0326663	6.62949	3.37e-11	1.41e-07	0.409168	+++++-++++-+-+++	13	16	7.87984
ENSG00000158773	2.23463	0.804075	0.126824	6.34009	2.3e-10	5.53e-07	0.688786	+++-+-+...+..-.+	7	10	7.76135
ENSG00000068796	1.99486	0.690574	0.110366	6.25714	3.92e-10	7.81e-07	0.443964	++++--++++.+++++	13	15	7.66459
ENSG00000173193	1.577	0.455527	0.0707724	6.4365	1.22e-10	3.36e-07	0.593054	++++--+...-..-.+	6	10	7.52919
ENSG00000130935	1.78633	0.580165	0.0942499	6.1556	7.48e-10	1.27e-06	0.497063	++++++++++.+++++	15	15	7.47636
ENSG00000115825	1.70682	0.534634	0.087263	6.1267	8.97e-10	1.4e-06	0.826014	++++++++++++++++	16	16	7.38851
ENSG00000023902	1.72278	0.543938	0.0886426	6.13631	8.45e-10	1.36e-06	0.655503	+++-++++++++-+++	14	16	7.2854
ENSG00000091490	1.46449	0.381506	0.0609154	6.26288	3.78e-10	7.81e-07	0.623416	++++--++++++--++	12	16	7.23886
ENSG00000174243	2.25297	0.812251	0.137087	5.92506	3.12e-09	3.22e-06	0.341512	++++++++++.++-++	14	15	7.23773
ENSG00000108389	2.30511	0.835127	0.144126	5.79443	6.86e-09	5.08e-06	0.138832	++++++++++++++++	16	16	7.12926
ENSG00000100911	1.61366	0.478506	0.0789729	6.05912	1.37e-09	2.03e-06	0.916775	++++++++++.+--++	13	15	7.03768
ENSG00000122188	1.31831	0.276354	0.0449601	6.14666	7.91e-10	1.31e-06	0.90796	+++++++-++-+++++	14	16	7.03408
ENSG00000124789	1.98845	0.687355	0.117839	5.83299	5.44e-09	4.56e-06	0.166194	++++++++++++++++	16	16	7.02839
ENSG00000121807	1.34609	0.297202	0.0479663	6.19606	5.79e-10	1.08e-06	0.454785	+++++-+-++-+-+++	12	16	7.01378
ENSG00000108604	1.77841	0.575718	0.0990746	5.81096	6.21e-09	4.85e-06	0.677599	++++++++++.+++++	15	15	6.88998
ENSG00000023330	1.78145	0.577428	0.0974333	5.92639	3.1e-09	3.22e-06	0.506231	++++-+++++-++-++	13	16	6.88207
ENSG00000177272	1.38662	0.326867	0.0529921	6.16823	6.91e-10	1.21e-06	0.466696	+++++++-----++-+	10	16	6.86908
ENSG00000110777	1.2465	0.220342	0.0365405	6.03007	1.64e-09	2.31e-06	0.974373	++++++++++-+-+++	14	16	6.73173
ENSG00000198056	1.94584	0.665693	0.117232	5.67841	1.36e-08	8.01e-06	0.316915	+++-++++++++++++	15	16	6.69956
ENSG00000156587	1.45151	0.372604	0.0626307	5.94922	2.69e-09	3.11e-06	0.424526	+++++-++++++--++	13	16	6.69234
ENSG00000164104	1.60442	0.472765	0.0809343	5.84134	5.18e-09	4.53e-06	0.188246	++++--++++++++++	14	16	6.69167
ENSG00000134285	1.50697	0.4101	0.0704305	5.82276	5.79e-09	4.64e-06	0.501747	++++++++++++-+++	15	16	6.68108
ENSG00000117228	1.34834	0.298876	0.0499393	5.98478	2.17e-09	2.78e-06	0.308617	++++++++++-+--++	13	16	6.66733
ENSG00000161405	1.36594	0.311846	0.0519136	6.00702	1.89e-09	2.54e-06	0.932567	+++++++-++--++-+	12	16	6.65701
ENSG00000134242	1.48315	0.39417	0.0679048	5.80474	6.45e-09	4.94e-06	0.589794	+++++++++++--+++	14	16	6.57544
ENSG00000177565	1.62708	0.486787	0.0852868	5.70765	1.15e-08	7.45e-06	0.874018	++++++++++-+++++	15	16	6.55213
ENSG00000153283	1.40855	0.342559	0.0581775	5.88817	3.91e-09	3.76e-06	0.808232	++++-++-++--++++	12	16	6.51737
ENSG00000156234	1.22836	0.205677	0.0347003	5.92725	3.08e-09	3.22e-06	0.302477	+++++-++++-+-+++	13	16	6.51032
ENSG00000131203	1.23547	0.211453	0.0357427	5.91598	3.3e-09	3.34e-06	0.415016	++++++++++-+--++	13	16	6.50021
ENSG00000143297	1.27724	0.244699	0.0419087	5.83886	5.26e-09	4.53e-06	0.989221	+++++-+...+..+.+	9	10	6.4886
ENSG00000118503	1.47222	0.386769	0.0661667	5.84537	5.05e-09	4.51e-06	0.78737	++++--+++--+++++	12	16	6.48259
ENSG00000112763	2.03628	0.711126	0.12681	5.60779	2.05e-08	1.14e-05	0.587644	+++++-++++++--++	13	16	6.46672
ENSG00000168062	1.37872	0.321156	0.055083	5.83041	5.53e-09	4.56e-06	0.489158	+++++++...-..-.+	8	10	6.46219
ENSG00000153563	1.33641	0.289987	0.0498347	5.81898	5.92e-09	4.69e-06	0.896523	+++++++-++-+-+++	13	16	6.43131
ENSG00000023892	1.65471	0.503628	0.0879457	5.72658	1.02e-08	7.12e-06	0.766771	+++++++--+-+-+++	12	16	6.40115
ENSG00000134900	1.78497	0.5794	0.104026	5.56976	2.55e-08	1.3e-05	0.88979	++++-+++++.+++++	14	15	6.39879
ENSG00000170836	1.93205	0.658581	0.120411	5.46945	4.51e-08	1.88e-05	0.537418	++++++++++.+++++	15	15	6.38442
ENSG00000172543	1.37033	0.315053	0.0537735	5.85888	4.66e-09	4.34e-06	0.613446	+++-+-+-+++--+++	11	16	6.36506
ENSG00000124795	2.10295	0.74334	0.134407	5.53051	3.19e-08	1.56e-05	0.0168508	+++--+++++-+++++	13	16	6.36272
ENSG00000137210	1.84044	0.610003	0.108391	5.62783	1.82e-08	1.03e-05	0.244146	++++--++++-++-++	12	16	6.34717
ENSG00000185338	1.44315	0.366826	0.0640977	5.72292	1.05e-08	7.12e-06	0.668816	+.++-++-++++-+++	12	15	6.31435
ENSG00000273611	2.05541	0.720477	0.13291	5.42079	5.93e-08	2.24e-05	0.511624	+++-++++++++++++	15	16	6.30773
ENSG00000286065	1.53364	0.427647	0.0769527	5.55727	2.74e-08	1.38e-05	0.342872	+++...+........+	5	5	6.28777
ENSG00000149781	1.57556	0.45461	0.0824541	5.51349	3.52e-08	1.61e-05	0.849632	+++++++...+..+.+	10	10	6.24778
ENSG00000139193	1.34506	0.296435	0.0529414	5.59931	2.15e-08	1.16e-05	0.983433	++++++++++++++++	16	16	6.23198
ENSG00000111801	1.52022	0.418857	0.0747826	5.60099	2.13e-08	1.16e-05	0.332355	++++++++++.+--++	13	15	6.22107
ENSG00000126264	1.42657	0.355272	0.0634942	5.59535	2.2e-08	1.16e-05	0.8597	+++++++...+..-.+	9	10	6.19081
ENSG00000173786	1.77902	0.576062	0.10435	5.52046	3.38e-08	1.6e-05	0.540618	++++-++++++-+-++	13	16	6.18444
ENSG00000181991	2.42726	0.886765	0.168551	5.26111	1.43e-07	4.49e-05	0.111799	++++-+++++++++++	15	16	6.17202
ENSG00000149136	1.61006	0.47627	0.0877631	5.42676	5.74e-08	2.21e-05	0.385201	++++++++++.+++++	15	15	6.13188
ENSG00000145649	1.26827	0.237654	0.0419635	5.66335	1.48e-08	8.58e-06	0.49885	++++++++++---+++	13	16	6.11667
ENSG00000160654	1.34093	0.293366	0.052416	5.59687	2.18e-08	1.16e-05	0.714401	+++++++-+++-++++	14	16	6.10391
ENSG00000147138	1.31696	0.275322	0.0497155	5.53796	3.06e-08	1.51e-05	0.425647	+++++++......+.+	9	9	6.09635
ENSG00000162739	1.37281	0.316858	0.0575726	5.50362	3.72e-08	1.67e-05	0.753671	+++++++......+.+	9	9	6.09414
ENSG00000181847	1.37398	0.317714	0.0571763	5.55675	2.75e-08	1.38e-05	0.479141	+++++++...+..-.+	9	10	6.07784
ENSG00000230006	1.33079	0.285773	0.0500885	5.70537	1.16e-08	7.45e-06	0.777551	+++++-+-+.--++-.	9	14	6.05647
ENSG00000096968	1.57917	0.456899	0.0828466	5.515	3.49e-08	1.61e-05	0.41868	+++-++++++.+--++	12	15	6.05007
ENSG00000113263	1.32634	0.282421	0.0511783	5.51837	3.42e-08	1.61e-05	0.552442	++++-++-++++++++	14	16	5.95059
ENSG00000173821	1.63153	0.489518	0.090257	5.4236	5.84e-08	2.22e-05	0.382508	+++-+++...+..-.+	8	10	5.94317
ENSG00000104660	1.84378	0.611817	0.115419	5.30082	1.15e-07	3.68e-05	0.28921	++++-+++++.+++-+	13	15	5.91264
ENSG00000205220	1.44724	0.369655	0.0681322	5.42556	5.78e-08	2.21e-05	0.428607	++++++++++++--++	14	16	5.90026
ENSG00000110324	1.39596	0.333584	0.0608583	5.48132	4.22e-08	1.78e-05	0.498547	+++++++-++-+-+++	13	16	5.89566
ENSG00000197272	1.44496	0.368078	0.0681541	5.40068	6.64e-08	2.42e-05	0.468709	+++++++......-.+	8	9	5.87315
ENSG00000182866	1.32796	0.283644	0.0521874	5.43511	5.48e-08	2.17e-05	0.76897	++++++++++-+-+++	14	16	5.82218
ENSG00000163568	1.33035	0.28544	0.0518685	5.50315	3.73e-08	1.67e-05	0.357516	++++-+++++-+--++	12	16	5.81272
ENSG00000197646	1.73054	0.548435	0.102712	5.33953	9.32e-08	3.09e-05	0.309659	+++++-+-++-+-+++	12	16	5.80848
ENSG00000101445	1.38106	0.322853	0.0599354	5.38668	7.18e-08	2.54e-05	0.702126	+++++-++++-+++++	14	16	5.79302
ENSG00000170476	1.22062	0.199361	0.0353943	5.63258	1.78e-08	1.02e-05	0.828212	+++-++.----+-+++	9	15	5.79076
ENSG00000186818	1.48801	0.397441	0.0741857	5.35737	8.44e-08	2.89e-05	0.685253	+++++-+-++.+-+++	12	15	5.73654
ENSG00000186810	1.33728	0.290641	0.0533201	5.45088	5.01e-08	2.04e-05	0.586034	+.+++++---+-++++	11	15	5.71434
ENSG00000164674	1.72846	0.547232	0.104991	5.21216	1.87e-07	5.62e-05	0.652911	++++++-...+..+.+	9	10	5.6975
ENSG00000079263	1.37996	0.322053	0.0599773	5.36959	7.89e-08	2.75e-05	0.710983	+++++++--+++-+++	13	16	5.69522
ENSG00000136485	1.96007	0.67298	0.131475	5.11871	3.08e-07	8.33e-05	0.26322	++++-+++++++++++	15	16	5.68984
ENSG00000211598	1.19761	0.180327	0.0333521	5.40676	6.42e-08	2.39e-05	0.947881	++.-+-++++.++++.	11	13	5.64808
ENSG00000163508	1.33834	0.291434	0.0549429	5.3043	1.13e-07	3.63e-05	0.808478	+++++++...-..+.+	9	10	5.63153
ENSG00000077514	1.78878	0.581537	0.114036	5.09958	3.4e-07	8.94e-05	0.325687	+++-++++++++++++	15	16	5.5677
ENSG00000121073	1.77797	0.575472	0.112161	5.13075	2.89e-07	7.94e-05	0.925537	+++-++++++-+++++	14	16	5.55065
ENSG00000162613	1.72906	0.547577	0.106188	5.15668	2.51e-07	7.05e-05	0.294553	-++++-++++-+++++	13	16	5.51189
ENSG00000161547	2.0559	0.720715	0.146418	4.92231	8.55e-07	0.000177	0.164618	++++++++++.+++++	15	15	5.47274
ENSG00000126882	1.49826	0.404307	0.0793637	5.09436	3.5e-07	9.15e-05	0.699799	+++++++...+..+.+	10	10	5.44289
ENSG00000155959	1.68985	0.524642	0.103731	5.05772	4.24e-07	0.000106	0.294441	++++-+++++.+++++	14	15	5.43267
ENSG00000108592	1.74214	0.555115	0.111458	4.98049	6.34e-07	0.00014	0.400384	++++++++++++++++	16	16	5.40899
ENSG00000118007	2.23311	0.803396	0.163627	4.90991	9.11e-07	0.000187	0.022186	++++-+++++-+++++	14	16	5.40655
ENSG00000164305	1.71142	0.537321	0.107208	5.01193	5.39e-07	0.000125	0.639828	+++++-++++.+++++	14	15	5.37374
ENSG00000026950	1.4719	0.386552	0.0748737	5.16271	2.43e-07	6.89e-05	0.537701	+++++++-++++--++	13	16	5.36083
ENSG00000025434	1.57405	0.453654	0.0889174	5.10197	3.36e-07	8.87e-05	0.335206	+++++++-+++--+++	13	16	5.31823
ENSG00000078589	1.29084	0.255296	0.049397	5.16826	2.36e-07	6.72e-05	0.654049	++++++++-+.-++++	13	15	5.29459
ENSG00000185811	1.40005	0.336505	0.065003	5.17675	2.26e-07	6.46e-05	0.475064	+++++-+--+++-+++	12	16	5.27627
ENSG00000128203	1.61974	0.482266	0.0942832	5.11508	3.14e-07	8.39e-05	0.619123	++++-++...-..-.+	7	10	5.2585
ENSG00000148688	2.18397	0.781143	0.160481	4.86752	1.13e-06	0.000224	0.235343	++++++++++-++--+	13	16	5.2434
