## SUPPLEMENTARY DATA 4 for "Spatially informed comprehensive tumor transcriptomic profiling stratifies clinical outcomes in early triple negative breast cancer"

### Sheet: Supplemental_Data_4
Gene	Beta_Coefficient
ENSG00000023330	0.0489694
ENSG00000023892	-0.319058
ENSG00000023902	0.57408
ENSG00000025434	-0.430841
ENSG00000026751	-0.447847
ENSG00000026950	0.0361495
ENSG00000068796	-0.26356
ENSG00000077514	0.110889
ENSG00000078589	0.0193911
ENSG00000079263	-0.452372
ENSG00000083457	-0.0578025
ENSG00000091490	-0.617213
ENSG00000096968	0.937359
ENSG00000100297	0.449935
ENSG00000100453	-1.02484
ENSG00000100911	0.313939
ENSG00000101445	-0.0867958
ENSG00000104660	0.264429
ENSG00000108389	-0.140027
ENSG00000108592	-0.114179
ENSG00000108604	1.34776
ENSG00000110324	0.250383
ENSG00000110777	-0.718299
ENSG00000111801	0.862388
ENSG00000112763	0.332231
ENSG00000113263	0.157233
ENSG00000115825	0.0897635
ENSG00000116824	-1.31002
ENSG00000117228	0.233874
ENSG00000118007	-0.781159
ENSG00000118503	0.623626
ENSG00000120217	-0.189525
ENSG00000121073	-0.349908
ENSG00000121807	-0.276319
ENSG00000122188	0.0615779
ENSG00000124789	0.446451
ENSG00000124795	-0.57001
ENSG00000126264	-0.107572
ENSG00000126882	-0.229562
ENSG00000128203	0.964169
ENSG00000130935	-0.700886
ENSG00000131203	-0.423554
ENSG00000133106	-0.3733
ENSG00000134242	0.63469
ENSG00000134285	-0.746771
ENSG00000134900	0.573581
ENSG00000136485	0.24671
ENSG00000137210	-0.295958
ENSG00000138755	0.315523
ENSG00000139193	0.379209
ENSG00000143297	0.816165
ENSG00000145649	1.42311
ENSG00000147138	-0.0041081
ENSG00000148688	1.14485
ENSG00000149136	-0.732418
ENSG00000149781	-0.318032
ENSG00000153283	-0.476116
ENSG00000153563	1.12627
ENSG00000154451	-1.0691
ENSG00000155959	0.461782
ENSG00000156234	-0.779335
ENSG00000156587	0.628136
ENSG00000158773	0.558732
ENSG00000160654	-0.732432
ENSG00000161405	0.455807
ENSG00000161547	1.46352
ENSG00000162613	0.851734
ENSG00000162654	0.696426
ENSG00000162739	-1.06968
ENSG00000163508	-0.260415
ENSG00000163568	-0.43867
ENSG00000164104	-0.901915
ENSG00000164305	0.43789
ENSG00000164674	0.13337
ENSG00000168062	-0.38078
ENSG00000170476	1.07074
ENSG00000170836	-1.69547
ENSG00000172543	0.57878
ENSG00000173193	-0.646297
ENSG00000173786	-0.272945
ENSG00000173821	-1.17899
ENSG00000174243	0.0629356
ENSG00000177272	-0.220324
ENSG00000177565	0.159888
ENSG00000181847	0.574658
ENSG00000181991	-0.684673
ENSG00000182866	-0.152861
ENSG00000185338	-0.36709
ENSG00000185811	0.158666
ENSG00000186810	-0.759942
ENSG00000186818	0.257732
ENSG00000197646	-0.159579
ENSG00000198056	-0.874192
ENSG00000205220	0.908388
ENSG00000225921	-0.861507
ENSG00000273611	0.574064
